# Identification of expanded and interrupted *ATXN2* repeat expansions in Parkinson’s disease cohorts

**DOI:** 10.1101/2025.03.26.25324719

**Authors:** Longfei Wang, Michael Milton, Liam G. Fearnley, Oneil Bhalala, Melanie Bahlo, Haloom Rafehi

## Abstract

Repeat expansions (REs) may be Parkinson’s disease (PD) risk factors. We screened whole genome sequencing data from the AMP PD Lewy Body Dementia (LBD) and PD cohorts for 37 REs associated with other neurological disorders, and identified both interrupted and uninterrupted CAG REs in *ATXN2* in 4/2,431 PD and 2/2,468 LBD cases, but none in controls. These findings suggest pleiotropy for certain REs in PD.
