## Supplemental Tables for "Identification of expanded and interrupted *ATXN2* repeat expansions in Parkinson’s disease cohorts"

### Sheet: Supplementary_Table_1_loci
Supplementary Table 1. Summary of RE loci included in this study.
gene	disease abbreviation	disease full name	inheritance	gene region	canonical motif	hg38 co-ordinates	pathogenic threshold	incomplete penetrance threshold
AR	SBMA	Spinal and bulbar muscular atrophy (Kennedy disease)	XLR	coding	AGC	chrX:67545316-67545385	38	NA
ATN1	DRPLA	Dentatorubral-pallidoluysian atrophy	AD	coding	AGC	chr12:6936716-6936773	48	NA
ATXN1	SCA1	Spinocerebellar ataxia 1	AD	coding	AGC	chr6:16327635-16327722	39	NA
ATXN10	SCA10	Spinocerebellar ataxia 10	AD	intron	AATAG	chr22:45795354-45795424	280	33
ATXN2	SCA2	Spinocerebellar ataxia 2	AD	coding	AGC	chr12:111598950-111599019	35	33
ATXN3	SCA3	Machado-Joseph disease (spinocerebellar ataxia 3)	AD	coding	AGC	chr14:92071010-92071034	55	45
ATXN7	SCA7	Spinocerebellar ataxia 7	AD	coding	AGC	chr3:63912685-63912715	37	NA
ATXN8OS	SCA8	Spinocerebellar ataxia 8	AD	utRNA	AGC	chr13:70139383-70139428	100	51
BEAN1	SCA31	Spinocerebellar ataxia 31	AD	intron	AATGG	chr16:66490398-66490453	110	NA
C9orf72	FTDALS1	Frontotemporal dementia and/or amyotrophic lateral sclerosis	AD	intron	CCCCGG	chr9:27573528-27573546	30	NA
CACNA1A	SCA6	Spinocerebellar ataxia 6	AD	coding	AGC	chr19:13207858-13207897	20	NA
CNBP	DM2	Myotonic dystrophy 2	AD	intron	AGGC	chr3:129172576-129172656	75	NA
COMP	PSACH	Pseudoachondroplasia	AD	coding	ACG	chr19:18786034-18786049	6	NA
DAB1	SCA37	Spinocerebellar ataxia 37	AD	intron	AAATG	chr1:57367043-57367118	31	NA
DMPK	DM1	Myotonic dystrophy 1	AD	3'UTR	AGC	chr19:45770204-45770264	50	NA
FGF14	SCA27B	Spinocerebellar ataxia 27B	AD	intronic	AAG	chr13:102161575-102161726	180	130
FMR1	FXS	Fragile X syndrome	XLD	5'UTR	CCG	chrX:147912050-147912110	199	50
FXN	FRDA	Friedreich ataxia	AR	intron	AAG	chr9:69037286-69037304	66	NA
GIPC1	OPDM2	Oculopharyngodistal myopathy 2	AD	5'UTR	CCG	chr19:14496041-14496074	97	NA
HTT	HD	Huntington disease	AD	coding	AGC	chr4:3074876-3074933	40	36
JPH3	HDL2	Huntington disease-like 2	AD	exon	AGC	chr16:87604287-87604329	40	29
LRP12	OPDM1	Oculopharyngodistal myopathy 1	AD	5'UTR	CCG	chr8:104588972-104588999	90	NA
NIPA1	ALS	Amyotrophic lateral sclerosis	AD	coding	CCG	chr15:22786677-22786701	9	NA
NOP56	SCA36	Spinocerebellar ataxia 36	AD	intron	AGGCCC	chr20:2652733-2652757	650	NA
NOTCH2NLC	NIID	Neuronal intranuclear inclusion disease	AD	5'UTR	CCG	chr1:149390802-149390841	61	44
NUTM2B-AS1	OPML1	Oculopharyngeal myopathy with leukoencephalopathy 1	AD	utRNA	CCG	chr10:79826383-79826404	40	NA
PABPN1	OPMD	Oculopharyngeal muscular dystrophy	AD	coding	CCG	chr14:23321472-23321490	12	NA
PPP2R2B	SCA12	Spinocerebellar ataxia 12	AD	promotor	AGC	chr5:146878728-146878758	51	NA
PRNP	CJD	Creutzfeldt-Jakob disease	AD	coding	ACCACCATGAGGCTGCCCCCAGCC	chr20:4699379-4699475	13	NA
RFC1	CANVAS	Cerebellar ataxia, neuropathy, and vestibular areflexia syndrome	AR	intron	AAGGG	chr4:39348424-39348479	40	NA
RFC1	CANVAS	Cerebellar ataxia, neuropathy, and vestibular areflexia syndrome	AR	intron	ACAGG	chr4:39348424-39348479	40	NA
RILPL1	OPDM4	Oculopharyngodistal myopathy 4	AD	5'UTR	CCG	chr12:123533720-123533750	90	NA
TAF1	XLDP	X-linked dystonia and Parkinsonism	AD	intronic	ACAGGG	chrX:71453055-71453129	52	NA
TBP	SCA17	Spinocerebellar ataxia 17	AD	coding	AGC	chr6:170561907-170562021	47	41
THAP11	SCA51	Spinocerebellar ataxia 51	AD	coding	AGC	chr16:67842863-67842950	45	NA
XYLT1	DBQD2	Desbuquois dysplasia 2	AR	promotor	CCG	chr16:17470907-17470922	120	NA
ZFHX3	SCA4	Spinocerebellar ataxia 4	AD	coding	CCG	chr16:72787694-72787736	46	NA

### Sheet: Supplementary_Table_2_RE_summar
Supplementary Table 2. Summary of the number of REs detected in the AMP-PD and LBD cohorts
gene	disorder	cohort	cases	count	RE on longer allele	RE on longer allele (inter)	RE on both alleles	RE on both alleles (inter)
AR	SBMA	AMP-PD	Case	2431	3 (0.12%)	-	3 (0.12%)	-
AR	SBMA	AMP-PD	Control	1043	0 (0%)	-	0 (0%)	-
AR	SBMA	AMP-PD	Other	230	0 (0%)	-	0 (0%)	-
AR	SBMA	gnomAD	Control	7487	4 (0.05%)	-	2 (0.03%)	-
AR	SBMA	LBD	Control	1663	0 (0%)	-	0 (0%)	-
AR	SBMA	LBD	Other	2468	0 (0%)	-	0 (0%)	-
ATN1	DRPLA	AMP-PD	Case	2431	0 (0%)	-	0 (0%)	-
ATN1	DRPLA	AMP-PD	Control	1043	0 (0%)	-	0 (0%)	-
ATN1	DRPLA	AMP-PD	Other	230	0 (0%)	-	0 (0%)	-
ATN1	DRPLA	gnomAD	Control	7487	0 (0%)	-	0 (0%)	-
ATN1	DRPLA	LBD	Control	1663	0 (0%)	-	0 (0%)	-
ATN1	DRPLA	LBD	Other	2468	0 (0%)	-	0 (0%)	-
ATXN1	SCA1	AMP-PD	Case	2431	7 (0.29%)	-	0 (0%)	-
ATXN1	SCA1	AMP-PD	Control	1043	1 (0.1%)	-	0 (0%)	-
ATXN1	SCA1	AMP-PD	Other	230	1 (0.43%)	-	0 (0%)	-
ATXN1	SCA1	gnomAD	Control	7487	22 (0.29%)	-	0 (0%)	-
ATXN1	SCA1	LBD	Control	1663	3 (0.18%)	-	0 (0%)	-
ATXN1	SCA1	LBD	Other	2468	12 (0.49%)	-	0 (0%)	-
ATXN10	SCA10	AMP-PD	Case	2431	0 (0%)	0 (0%)	0 (0%)	0 (0%)
ATXN10	SCA10	AMP-PD	Control	1043	0 (0%)	0 (0%)	0 (0%)	0 (0%)
ATXN10	SCA10	AMP-PD	Other	230	0 (0%)	0 (0%)	0 (0%)	0 (0%)
ATXN10	SCA10	gnomAD	Control	7487	0 (0%)	0 (0%)	0 (0%)	0 (0%)
ATXN10	SCA10	LBD	Control	1663	0 (0%)	0 (0%)	0 (0%)	0 (0%)
ATXN10	SCA10	LBD	Other	2468	0 (0%)	0 (0%)	0 (0%)	0 (0%)
ATXN2	SCA2	AMP-PD	Case	2431	2 (0.08%)	4 (0.16%)	0 (0%)	0 (0%)
ATXN2	SCA2	AMP-PD	Control	1043	0 (0%)	0 (0%)	0 (0%)	0 (0%)
ATXN2	SCA2	AMP-PD	Other	230	0 (0%)	0 (0%)	0 (0%)	0 (0%)
ATXN2	SCA2	gnomAD	Control	7487	0 (0%)	3 (0.04%)	0 (0%)	0 (0%)
ATXN2	SCA2	LBD	Control	1663	0 (0%)	0 (0%)	0 (0%)	0 (0%)
ATXN2	SCA2	LBD	Other	2468	1 (0.04%)	2 (0.08%)	0 (0%)	0 (0%)
ATXN3	SCA3	AMP-PD	Case	2431	0 (0%)	0 (0%)	0 (0%)	0 (0%)
ATXN3	SCA3	AMP-PD	Control	1043	0 (0%)	0 (0%)	0 (0%)	0 (0%)
ATXN3	SCA3	AMP-PD	Other	230	0 (0%)	0 (0%)	0 (0%)	0 (0%)
ATXN3	SCA3	gnomAD	Control	7487	0 (0%)	0 (0%)	0 (0%)	0 (0%)
ATXN3	SCA3	LBD	Control	1663	0 (0%)	0 (0%)	0 (0%)	0 (0%)
ATXN3	SCA3	LBD	Other	2468	0 (0%)	0 (0%)	0 (0%)	0 (0%)
ATXN7	SCA7	AMP-PD	Case	2431	0 (0%)	-	0 (0%)	-
ATXN7	SCA7	AMP-PD	Control	1043	0 (0%)	-	0 (0%)	-
ATXN7	SCA7	AMP-PD	Other	230	0 (0%)	-	0 (0%)	-
ATXN7	SCA7	gnomAD	Control	7487	0 (0%)	-	0 (0%)	-
ATXN7	SCA7	LBD	Control	1663	0 (0%)	-	0 (0%)	-
ATXN7	SCA7	LBD	Other	2468	0 (0%)	-	0 (0%)	-
ATXN8OS	SCA8	AMP-PD	Case	2431	12 (0.49%)	37 (1.52%)	0 (0%)	1 (0.04%)
ATXN8OS	SCA8	AMP-PD	Control	1043	7 (0.67%)	15 (1.44%)	0 (0%)	0 (0%)
ATXN8OS	SCA8	AMP-PD	Other	230	2 (0.87%)	3 (1.3%)	0 (0%)	0 (0%)
ATXN8OS	SCA8	gnomAD	Control	7487	38 (0.51%)	110 (1.47%)	1 (0.01%)	1 (0.01%)
ATXN8OS	SCA8	LBD	Control	1663	3 (0.18%)	22 (1.32%)	0 (0%)	0 (0%)
ATXN8OS	SCA8	LBD	Other	2468	16 (0.65%)	46 (1.86%)	0 (0%)	0 (0%)
C9ORF72	FTDALS1	AMP-PD	Case	2431	3 (0.12%)	-	0 (0%)	-
C9ORF72	FTDALS1	AMP-PD	Control	1043	4 (0.38%)	-	0 (0%)	-
C9ORF72	FTDALS1	AMP-PD	Other	230	1 (0.43%)	-	0 (0%)	-
C9ORF72	FTDALS1	gnomAD	Control	7487	7 (0.09%)	-	0 (0%)	-
C9ORF72	FTDALS1	LBD	Control	1663	2 (0.12%)	-	0 (0%)	-
C9ORF72	FTDALS1	LBD	Other	2468	7 (0.28%)	-	0 (0%)	-
CACNA1A	SCA6	AMP-PD	Case	2431	0 (0%)	-	0 (0%)	-
CACNA1A	SCA6	AMP-PD	Control	1043	0 (0%)	-	0 (0%)	-
CACNA1A	SCA6	AMP-PD	Other	230	0 (0%)	-	0 (0%)	-
CACNA1A	SCA6	gnomAD	Control	7487	1 (0.01%)	-	0 (0%)	-
CACNA1A	SCA6	LBD	Control	1663	0 (0%)	-	0 (0%)	-
CACNA1A	SCA6	LBD	Other	2468	0 (0%)	-	0 (0%)	-
CNBP	DM2	AMP-PD	Case	2431	0 (0%)	-	0 (0%)	-
CNBP	DM2	AMP-PD	Control	1043	0 (0%)	-	0 (0%)	-
CNBP	DM2	AMP-PD	Other	230	0 (0%)	-	0 (0%)	-
CNBP	DM2	gnomAD	Control	7487	1 (0.01%)	-	0 (0%)	-
CNBP	DM2	LBD	Control	1663	0 (0%)	-	0 (0%)	-
CNBP	DM2	LBD	Other	2468	2 (0.08%)	-	0 (0%)	-
COMP	PSACH	AMP-PD	Case	2431	1 (0.04%)	-	0 (0%)	-
COMP	PSACH	AMP-PD	Control	1043	0 (0%)	-	0 (0%)	-
COMP	PSACH	AMP-PD	Other	230	0 (0%)	-	0 (0%)	-
COMP	PSACH	gnomAD	Control	7487	2 (0.03%)	-	0 (0%)	-
COMP	PSACH	LBD	Control	1663	0 (0%)	-	0 (0%)	-
COMP	PSACH	LBD	Other	2468	0 (0%)	-	0 (0%)	-
DMPK	DM1	AMP-PD	Case	2431	2 (0.08%)	-	0 (0%)	-
DMPK	DM1	AMP-PD	Control	1043	0 (0%)	-	0 (0%)	-
DMPK	DM1	AMP-PD	Other	230	0 (0%)	-	0 (0%)	-
DMPK	DM1	gnomAD	Control	7487	3 (0.04%)	-	0 (0%)	-
DMPK	DM1	LBD	Control	1663	0 (0%)	-	0 (0%)	-
DMPK	DM1	LBD	Other	2468	2 (0.08%)	-	0 (0%)	-
FGF14	SCA27B	AMP-PD	Case	2431	1 (0.04%)	53 (2.18%)	0 (0%)	7 (0.29%)
FGF14	SCA27B	AMP-PD	Control	1043	0 (0%)	22 (2.11%)	0 (0%)	1 (0.1%)
FGF14	SCA27B	AMP-PD	Other	230	1 (0.43%)	10 (4.35%)	0 (0%)	2 (0.87%)
FGF14	SCA27B	gnomAD	Control	7487	0 (0%)	0 (0%)	0 (0%)	0 (0%)
FGF14	SCA27B	LBD	Control	1663	1 (0.06%)	41 (2.47%)	0 (0%)	3 (0.18%)
FGF14	SCA27B	LBD	Other	2468	2 (0.08%)	72 (2.92%)	0 (0%)	10 (0.41%)
FMR1	FXS	AMP-PD	Case	2431	0 (0%)	43 (1.77%)	0 (0%)	0 (0%)
FMR1	FXS	AMP-PD	Control	1043	0 (0%)	16 (1.53%)	0 (0%)	0 (0%)
FMR1	FXS	AMP-PD	Other	230	0 (0%)	2 (0.87%)	0 (0%)	0 (0%)
FMR1	FXS	gnomAD	Control	7487	2 (0.03%)	145 (1.94%)	0 (0%)	3 (0.04%)
FMR1	FXS	LBD	Control	1663	0 (0%)	24 (1.44%)	0 (0%)	0 (0%)
FMR1	FXS	LBD	Other	2468	0 (0%)	40 (1.62%)	0 (0%)	0 (0%)
FXN	FRDA	AMP-PD	Case	2431	27 (1.11%)	-	0 (0%)	-
FXN	FRDA	AMP-PD	Control	1043	9 (0.86%)	-	0 (0%)	-
FXN	FRDA	AMP-PD	Other	230	1 (0.43%)	-	0 (0%)	-
FXN	FRDA	gnomAD	Control	7487	70 (0.93%)	-	0 (0%)	-
FXN	FRDA	LBD	Control	1663	22 (1.32%)	-	0 (0%)	-
FXN	FRDA	LBD	Other	2468	34 (1.38%)	-	0 (0%)	-
GIPC1	OPDM2	AMP-PD	Case	2431	0 (0%)	-	0 (0%)	-
GIPC1	OPDM2	AMP-PD	Control	1043	0 (0%)	-	0 (0%)	-
GIPC1	OPDM2	AMP-PD	Other	230	1 (0.43%)	-	0 (0%)	-
GIPC1	OPDM2	gnomAD	Control	7487	0 (0%)	-	0 (0%)	-
GIPC1	OPDM2	LBD	Control	1663	0 (0%)	-	0 (0%)	-
GIPC1	OPDM2	LBD	Other	2468	0 (0%)	-	0 (0%)	-
HTT	HD	AMP-PD	Case	2431	0 (0%)	4 (0.16%)	0 (0%)	0 (0%)
HTT	HD	AMP-PD	Control	1043	0 (0%)	0 (0%)	0 (0%)	0 (0%)
HTT	HD	AMP-PD	Other	230	0 (0%)	0 (0%)	0 (0%)	0 (0%)
HTT	HD	gnomAD	Control	7487	5 (0.07%)	16 (0.21%)	0 (0%)	0 (0%)
HTT	HD	LBD	Control	1663	0 (0%)	4 (0.24%)	0 (0%)	0 (0%)
HTT	HD	LBD	Other	2468	0 (0%)	4 (0.16%)	0 (0%)	0 (0%)
JPH3	HDL2	AMP-PD	Case	2431	0 (0%)	0 (0%)	0 (0%)	0 (0%)
JPH3	HDL2	AMP-PD	Control	1043	0 (0%)	0 (0%)	0 (0%)	0 (0%)
JPH3	HDL2	AMP-PD	Other	230	0 (0%)	0 (0%)	0 (0%)	0 (0%)
JPH3	HDL2	gnomAD	Control	7487	0 (0%)	0 (0%)	0 (0%)	0 (0%)
JPH3	HDL2	LBD	Control	1663	0 (0%)	0 (0%)	0 (0%)	0 (0%)
JPH3	HDL2	LBD	Other	2468	0 (0%)	0 (0%)	0 (0%)	0 (0%)
LRP12	OPDM1	AMP-PD	Case	2431	0 (0%)	-	0 (0%)	-
LRP12	OPDM1	AMP-PD	Control	1043	0 (0%)	-	0 (0%)	-
LRP12	OPDM1	AMP-PD	Other	230	0 (0%)	-	0 (0%)	-
LRP12	OPDM1	gnomAD	Control	7487	0 (0%)	-	0 (0%)	-
LRP12	OPDM1	LBD	Control	1663	0 (0%)	-	0 (0%)	-
LRP12	OPDM1	LBD	Other	2468	0 (0%)	-	0 (0%)	-
NIPA1	ALS	AMP-PD	Case	2431	133 (5.47%)	-	1 (0.04%)	-
NIPA1	ALS	AMP-PD	Control	1043	45 (4.31%)	-	0 (0%)	-
NIPA1	ALS	AMP-PD	Other	230	11 (4.78%)	-	0 (0%)	-
NIPA1	ALS	gnomAD	Control	7487	348 (4.65%)	-	10 (0.13%)	-
NIPA1	ALS	LBD	Control	1663	61 (3.67%)	-	0 (0%)	-
NIPA1	ALS	LBD	Other	2468	113 (4.58%)	-	0 (0%)	-
NOP56	SCA36	AMP-PD	Case	2431	0 (0%)	-	0 (0%)	-
NOP56	SCA36	AMP-PD	Control	1043	0 (0%)	-	0 (0%)	-
NOP56	SCA36	AMP-PD	Other	230	0 (0%)	-	0 (0%)	-
NOP56	SCA36	gnomAD	Control	7487	0 (0%)	-	0 (0%)	-
NOP56	SCA36	LBD	Control	1663	0 (0%)	-	0 (0%)	-
NOP56	SCA36	LBD	Other	2468	0 (0%)	-	0 (0%)	-
NOTCH2NLC	NIID	AMP-PD	Case	2431	0 (0%)	10 (0.41%)	0 (0%)	0 (0%)
NOTCH2NLC	NIID	AMP-PD	Control	1043	1 (0.1%)	4 (0.38%)	0 (0%)	0 (0%)
NOTCH2NLC	NIID	AMP-PD	Other	230	0 (0%)	1 (0.43%)	0 (0%)	0 (0%)
NOTCH2NLC	NIID	gnomAD	Control	7487	9 (0.12%)	52 (0.69%)	0 (0%)	0 (0%)
NOTCH2NLC	NIID	LBD	Control	1663	0 (0%)	5 (0.3%)	0 (0%)	0 (0%)
NOTCH2NLC	NIID	LBD	Other	2468	0 (0%)	3 (0.12%)	0 (0%)	0 (0%)
NUTM2B-AS1	OPML1	AMP-PD	Case	2431	1 (0.04%)	-	0 (0%)	-
NUTM2B-AS1	OPML1	AMP-PD	Control	1043	0 (0%)	-	0 (0%)	-
NUTM2B-AS1	OPML1	AMP-PD	Other	230	0 (0%)	-	0 (0%)	-
NUTM2B-AS1	OPML1	gnomAD	Control	7487	3 (0.04%)	-	0 (0%)	-
NUTM2B-AS1	OPML1	LBD	Control	1663	0 (0%)	-	0 (0%)	-
NUTM2B-AS1	OPML1	LBD	Other	2468	0 (0%)	-	0 (0%)	-
PABPN1	OPMD	AMP-PD	Case	2431	2 (0.08%)	-	0 (0%)	-
PABPN1	OPMD	AMP-PD	Control	1043	0 (0%)	-	0 (0%)	-
PABPN1	OPMD	AMP-PD	Other	230	0 (0%)	-	0 (0%)	-
PABPN1	OPMD	gnomAD	Control	7487	12 (0.16%)	-	0 (0%)	-
PABPN1	OPMD	LBD	Control	1663	0 (0%)	-	0 (0%)	-
PABPN1	OPMD	LBD	Other	2468	0 (0%)	-	0 (0%)	-
PPP2R2B	SCA12	AMP-PD	Case	2431	0 (0%)	-	0 (0%)	-
PPP2R2B	SCA12	AMP-PD	Control	1043	0 (0%)	-	0 (0%)	-
PPP2R2B	SCA12	AMP-PD	Other	230	0 (0%)	-	0 (0%)	-
PPP2R2B	SCA12	gnomAD	Control	7487	0 (0%)	-	0 (0%)	-
PPP2R2B	SCA12	LBD	Control	1663	0 (0%)	-	0 (0%)	-
PPP2R2B	SCA12	LBD	Other	2468	0 (0%)	-	0 (0%)	-
PRNP	CJD	AMP-PD	Case	2431	0 (0%)	-	0 (0%)	-
PRNP	CJD	AMP-PD	Control	1043	0 (0%)	-	0 (0%)	-
PRNP	CJD	AMP-PD	Other	230	0 (0%)	-	0 (0%)	-
PRNP	CJD	gnomAD	Control	7487	0 (0%)	-	0 (0%)	-
PRNP	CJD	LBD	Control	1663	0 (0%)	-	0 (0%)	-
PRNP	CJD	LBD	Other	2468	0 (0%)	-	0 (0%)	-
RFC1_AAGGG	CANVAS	AMP-PD	Case	2431	93 (3.83%)	-	4 (0.16%)	-
RFC1_AAGGG	CANVAS	AMP-PD	Control	1043	57 (5.47%)	-	1 (0.1%)	-
RFC1_AAGGG	CANVAS	AMP-PD	Other	230	9 (3.91%)	-	0 (0%)	-
RFC1_AAGGG	CANVAS	gnomAD	Control	7487	461 (6.16%)	-	8 (0.11%)	-
RFC1_AAGGG	CANVAS	LBD	Control	1663	117 (7.04%)	-	7 (0.42%)	-
RFC1_AAGGG	CANVAS	LBD	Other	2468	144 (5.83%)	-	4 (0.16%)	-
RFC1_ACAGG	CANVAS	AMP-PD	Case	2431	1 (0.04%)	-	0 (0%)	-
RFC1_ACAGG	CANVAS	AMP-PD	Control	1043	0 (0%)	-	0 (0%)	-
RFC1_ACAGG	CANVAS	AMP-PD	Other	230	0 (0%)	-	0 (0%)	-
RFC1_ACAGG	CANVAS	gnomAD	Control	7487	0 (0%)	-	0 (0%)	-
RFC1_ACAGG	CANVAS	LBD	Control	1663	1 (0.06%)	-	0 (0%)	-
RFC1_ACAGG	CANVAS	LBD	Other	2468	0 (0%)	-	0 (0%)	-
RILPL1	OPDM4	AMP-PD	Case	2431	0 (0%)	-	0 (0%)	-
RILPL1	OPDM4	AMP-PD	Control	1043	0 (0%)	-	0 (0%)	-
RILPL1	OPDM4	AMP-PD	Other	230	0 (0%)	-	0 (0%)	-
RILPL1	OPDM4	gnomAD	Control	7487	0 (0%)	-	0 (0%)	-
RILPL1	OPDM4	LBD	Control	1663	0 (0%)	-	0 (0%)	-
RILPL1	OPDM4	LBD	Other	2468	0 (0%)	-	0 (0%)	-
TAF1	XLDP	AMP-PD	Case	2431	0 (0%)	-	0 (0%)	-
TAF1	XLDP	AMP-PD	Control	1043	0 (0%)	-	0 (0%)	-
TAF1	XLDP	AMP-PD	Other	230	0 (0%)	-	0 (0%)	-
TAF1	XLDP	gnomAD	Control	7487	0 (0%)	-	0 (0%)	-
TAF1	XLDP	LBD	Control	1663	0 (0%)	-	0 (0%)	-
TAF1	XLDP	LBD	Other	2468	0 (0%)	-	0 (0%)	-
TBP	SCA17	AMP-PD	Case	2431	2 (0.08%)	15 (0.62%)	0 (0%)	0 (0%)
TBP	SCA17	AMP-PD	Control	1043	0 (0%)	2 (0.19%)	0 (0%)	0 (0%)
TBP	SCA17	AMP-PD	Other	230	0 (0%)	2 (0.87%)	0 (0%)	0 (0%)
TBP	SCA17	gnomAD	Control	7487	4 (0.05%)	115 (1.54%)	0 (0%)	0 (0%)
TBP	SCA17	LBD	Control	1663	0 (0%)	10 (0.6%)	0 (0%)	0 (0%)
TBP	SCA17	LBD	Other	2468	0 (0%)	11 (0.45%)	0 (0%)	0 (0%)
TCF4	FECD3	AMP-PD	Case	2431	204 (8.39%)	-	1 (0.04%)	-
TCF4	FECD3	AMP-PD	Control	1043	72 (6.9%)	-	0 (0%)	-
TCF4	FECD3	AMP-PD	Other	230	17 (7.39%)	-	0 (0%)	-
TCF4	FECD3	gnomAD	Control	7487	552 (7.37%)	-	17 (0.23%)	-
TCF4	FECD3	LBD	Control	1663	128 (7.7%)	-	4 (0.24%)	-
TCF4	FECD3	LBD	Other	2468	202 (8.18%)	-	4 (0.16%)	-
THAP11	THAP11	AMP-PD	Case	2431	0 (0%)	-	0 (0%)	-
THAP11	THAP11	AMP-PD	Control	1043	0 (0%)	-	0 (0%)	-
THAP11	THAP11	AMP-PD	Other	230	0 (0%)	-	0 (0%)	-
THAP11	THAP11	gnomAD	Control	7487	0 (0%)	-	0 (0%)	-
THAP11	THAP11	LBD	Control	1663	0 (0%)	-	0 (0%)	-
THAP11	THAP11	LBD	Other	2468	0 (0%)	-	0 (0%)	-
XYLT1	DBQD2	AMP-PD	Case	2431	0 (0%)	-	0 (0%)	-
XYLT1	DBQD2	AMP-PD	Control	1043	0 (0%)	-	0 (0%)	-
XYLT1	DBQD2	AMP-PD	Other	230	0 (0%)	-	0 (0%)	-
XYLT1	DBQD2	gnomAD	Control	7487	1 (0.01%)	-	0 (0%)	-
XYLT1	DBQD2	LBD	Control	1663	0 (0%)	-	0 (0%)	-
XYLT1	DBQD2	LBD	Other	2468	0 (0%)	-	0 (0%)	-
ZFHX3	SCA4	AMP-PD	Case	2431	0 (0%)	-	0 (0%)	-
ZFHX3	SCA4	AMP-PD	Control	1043	0 (0%)	-	0 (0%)	-
ZFHX3	SCA4	AMP-PD	Other	230	0 (0%)	-	0 (0%)	-
ZFHX3	SCA4	gnomAD	Control	7487	0 (0%)	-	0 (0%)	-
ZFHX3	SCA4	LBD	Control	1663	0 (0%)	-	0 (0%)	-
ZFHX3	SCA4	LBD	Other	2468	0 (0%)	-	0 (0%)	-
